# An integrated framework for functional dissection of variable expressivity in genetic disorders

**DOI:** 10.1101/2025.07.22.25331885

**Authors:** Jiawan Sun, Serena Noss, Deepro Banerjee, Venkata Hemanjani Bhavana, Corrine Smolen, Maitreya Das, Belinda Giardine, Anisha Prabhu, David J Amor, Kate Pope, Paul J Lockhart, Santhosh Girirajan

## Abstract

Disease-associated variants can lead to variable phenotypic outcomes, but the biological mechanisms underlying this variability remain poorly understood. We developed a framework to investigate this phenomenon using the 16p12.1 deletion as a paradigm of variable expressivity. Using induced pluripotent stem cell models from affected families and CRISPR-edited lines with the 16p12.1 deletion, we found that the deletion and secondary variants in the genetic background jointly influenced chromatin accessibility and expression of neurodevelopmental genes. Cellular analyses identified family-specific phenotypes, including altered inhibitory neuron production and neural progenitor cell proliferation, which correlated with head-size variation. CRISPR activation of individual 16p12.1 genes variably rescued these defects by modulating key signaling pathways such as TGF-β and PI3K-AKT. Integrative analyses further identified regulatory hubs, including transcription factors FOXG1 and JUN, as mediators of these effects. Our study provides a functional framework for investigating how individual genetic architectures contribute to phenotypic variability in genetic disorders.
