## Supplementary Table 9 for "An integrated framework for functional dissection of variable expressivity in genetic disorders"

### Sheet: Table of Contents
Table	Data
S10A	Mean and standard deviation for all figures
S10B	statistics for all figures

### Sheet: Line stats
Figure_Panel	Assay	Group	Mean	Standard deviation
Sup4_A	Pax6	Pax6_Deletion	50.288	27.4865
Sup4_A	Pax6	Pax6_Nondeletion	56.5964	23.5667
3_A	Nkx2.1	Nkx2.1_Deletion	15.4931	25.8804
3_A	Nkx2.1	Nkx2.1_Nondeletion	0.692256	1.94053
3_A	Nkx2.1	CRISPR_del	17.8971	14.1218
3_A	Nkx2.1	CRISPR_control	0	0
3_A	Nkx2.1	GL_007_c	50.977	27.9182
3_A	Nkx2.1	HD	0.250401	0.848801
Sup4_A	VGAT	VGAT_Deletion	0.247102	0.300524
Sup4_A	VGAT	VGAT_Nondeletion	0.191788	0.143029
3_C	VGAT	CRISPR_deletion	0.128842	0.0735279
3_C	VGAT	CRISPR_control	0.115028	0.0838075
3_C	VGAT	GL_0077_c	0.0561972	0.0280833
3_C	VGAT	GL_0077_nc	0.162871	0.184684
3_C	VGAT	GL_079_c	0.160404	0.150393
3_C	VGAT	GL_079_nc	0.253603	0.141995
3_C	VGAT	GL_007_c	0.583833	0.357048
3_C	VGAT	HD	0.197269	0.0867671
Sup5_A	Edu	0hr_Deletion	19.2926	7.83412
Sup5_A	Edu	0hr_Nondeletion	19.6672	7.36283
Sup5_A	Edu	24hr_Deletion	47.3071	13.4874
Sup5_A	Edu	24hr_Nondeletion	48.1297	9.68954
Sup5_A	Edu	48hr_Deletion	55.3808	15.3508
Sup5_A	Edu	48hr_Nondeletion	56.0832	11.613
3_E	Edu	0hr_CRISPR_deletion	17.7369	5.49747
3_E	Edu	0hr_CRISPR_control	21.5017	6.94468
3_E	Edu	0hr_GL077_c	18.8001	7.22997
3_E	Edu	0hr_GL077_nc	19.0277	6.40191
3_E	Edu	0hr_GL079_c	22.4313	9.75123
3_E	Edu	0hr_GL079_nc	18.4575	6.54042
3_E	Edu	0hr_GL007_c	17.6094	6.85552
3_E	Edu	0hr_HD	20.9755	9.25404
3_E	Edu	24hr_CRISPR_deletion	47.5519	7.68092
3_E	Edu	24hr_CRISPR_control	49.9355	9.14043
3_E	Edu	24hr_GL077_c	46.8966	9.43835
3_E	Edu	24hr_GL077_nc	48.047	9.75296
3_E	Edu	24hr_GL079_c	58.6369	10.2946
3_E	Edu	24hr_GL079_nc	46.8589	9.61434
3_E	Edu	24hr_GL007_c	36.4708	14.7825
3_E	Edu	24hr_HD	48.6219	10.0477
3_E	Edu	48hr_CRISPR_deletion	51.4344	10.1792
3_E	Edu	48hr_CRISPR_control	54.1354	11.9298
3_E	Edu	48hr_GL077_c	53.9192	11.3073
3_E	Edu	48hr_GL077_nc	57.908	12.5598
3_E	Edu	48hr_GL079_c	69.4102	12.9776
3_E	Edu	48hr_GL079_nc	55.868	9.27206
3_E	Edu	48hr_GL007_c	45.0127	14.757
3_E	Edu	48hr_HD	54.7572	12.0239
4_C	Nkx2.1	EV	7.42409	7.62574
4_C	Nkx2.1	Mosmo	2.00533	3.03467
4_C	Nkx2.1	Polr3e	0	0
4_C	Nkx2.1	Uqcrc2	7.33611	6.2189
4_D	Ki-67	EV	53.0439	13.9349
4_D	Ki-67	Mosmo	54.4395	14.0415
4_D	Ki-67	Polr3e	34.0227	8.83999
4_D	Ki-67	Uqcrc2	70.8789	15.4823
4_E	Ki-67	EV	35.9233	7.55795
4_E	Ki-67	Mosmo	54.1806	11.7865
4_E	Ki-67	Polr3e	35.8956	6.22881
4_E	Ki-67	Uqcrc2	47.9106	10.3728
6_B	FOXG1	P1C_077_EV	0.639295	0.79813
6_B	FOXG1	P1C_077_Mosmo	35.9522	10.6929
6_B	FOXG1	P1C_077_Polr3e	18.7355	7.86124
6_B	FOXG1	P1C_077_Uqcrc2	1.12906	1.25029
6_B	FOXG1	P1C_007_EV	53.0439	13.9349
6_B	FOXG1	P1C_007_Mosmo	54.4395	14.0415
6_B	FOXG1	P1C_007_Polr3e	34.0227	8.83999
6_B	FOXG1	P1C_007_Uqcrc2	70.8789	15.4823
6_B	FOXG1	P1C_079_EV	0.715527	0.715098
6_B	FOXG1	P1C_079_Polr3e	0.80971	1.15675
6_B	FOXG1	P1C_079_Uqcrc2	0.38172	0.82357
6_C	JUN	P1C_077_EV	28.3272	11.5734
6_C	JUN	P1C_077_Mosmo	24.5396	11.259
6_C	JUN	P1C_077_Polr3e	31.3095	12.9561
6_C	JUN	P1C_077_Uqcrc2	43.4622	9.47689
6_C	JUN	P1C_007_EV	43.2462	11.9318
6_C	JUN	P1C_007_Mosmo	15.4686	4.63259
6_C	JUN	P1C_007_Polr3e	24.8211	7.98163
6_C	JUN	P1C_007_Uqcrc2	38.5203	13.2401
6_C	JUN	P2C_079_EV	17.1536	8.04595
6_C	JUN	P2C_079_Polr3e	62.1347	14.4256
6_C	JUN	P2C_079_Uqcrc2	21.487	8.77206
sup_4_A_first plot from left	NESTIN	nondeletion	98.9062	1.5802
sup_4_A_first plot from left	NESTIN	deletion	98.6033	2.12065
sup_4_A_second plot from left	SOX2	nondeletion	96.0445	6.70948
sup_4_A_second plot from left	SOX2	deletion	96.8276	3.54222
sup_5_B	Ki-67	nondeletion	49.5988	11.8677
sup_5_C	Ki-67	deletion	50.7929	15.0798
sup_5_C	Ki-67	CRISPR_control	51.3932	12.7858
sup_5_C	Ki-67	CRISPR_deletion	48.4507	15.4317
sup_5_C	Ki-67	GL_0077_c	51.0886	12.6779
sup_5_C	Ki-67	GL_0077_nc	51.3533	12.8059
sup_5_C	Ki-67	GL_079_c	63.1666	9.03946
sup_5_C	Ki-67	GL_079_nc	46.7675	12.5471
sup_5_C	Ki-67	GL_007_c	39.1466	13.7248
sup_5_C	Ki-67	HD	48.9009	8.66774
sup_5_E	Tunel	nondeletion	6.35271	3.48248
sup_5_E	Tunel	deletion	6.61688	3.79511
sup_5_F	Tunel	CRISPR_control	5.55056	3.72856
sup_5_F	Tunel	CRISPR_deletion	7.35722	3.90475
sup_5_F	Tunel	GL_0077_c	5.08667	2.46667
sup_5_F	Tunel	GL_0077_nc	5.64352	3.28792
sup_5_F	Tunel	GL_079_c	5.945	3.40812
sup_5_F	Tunel	GL_079_nc	7.85111	3.66064
sup_5_F	Tunel	GL_007_c	9.21389	4.39494
sup_5_F	Tunel	HD	6.31917	3.09999
sup_5_H	Tubb3	nondeletion	5.26211	4.36664
sup_5_H	Tubb3	deletion	6.51311	4.97652
sup_5_I	Tubb3	CRISPR_control	2.26259	1.15997
sup_5_I	Tubb3	CRISPR_deletion	12.541	3.7031
sup_5_I	Tubb3	GL_0077_c	4.70494	3.96724
sup_5_I	Tubb3	GL_0077_nc	8.25689	5.18544
sup_5_I	Tubb3	GL_079_c	3.11768	2.29856
sup_5_I	Tubb3	GL_079_nc	4.17704	2.39259
sup_5_I	Tubb3	GL_007_c	9.60685	4.46926
sup_5_I	Tubb3	HD	3.35475	2.71876
sup_8_A	Tunel	P1C_007_EV	10.1614	4.42213
sup_8_A	Tunel	P1C_007_Mosmo	6.2163	3.8579
sup_8_A	Tunel	P1C_007_Polr3e	11.418	4.29895
sup_8_A	Tunel	P1C_007_Uqcrc2	6.29838	3.78609
sup_8_B	Tubb3	P1C_007_EV	5.93453	2.34814
sup_8_B	Tubb3	P1C_007_Mosmo	5.39335	2.27608
sup_8_B	Tubb3	P1C_007_Polr3e	6.33789	3.02343
sup_8_B	Tubb3	P1C_007_Uqcrc2	13.0361	4.8374
sup_8_C	Tunel	P2C_079_EV	1.83717	1.57537
sup_8_C	Tunel	P2C_079_Polr3e	8.39881	5.03186
sup_8_C	Tunel	P2C_079_Uqcrc2	3.19515	1.33362

### Sheet: Comparisons
Figure_Panel	Assay	Comparison	Stat test type	t statistic	df	p value	StdError
Sup4_A	Pax6	Pax6_Del,Nondel	Welch two tailed t test	2.09085	279.487	0.0374448
3_A	Nkx2.1	Nkx2.1_Del,Nondel	Welch two tailed t test	6.84351	144.608	2.0338e-10
3_A	Nkx2.1	CRISPR_del, CRISPR_con	Welch two tailed t test	5.37688	17	5.01973e-05
3_A	Nkx2.1	GL007_c,HD	Welch two tailed t test	10.8968	35.0647	8.34959e-13
Sup4_A	VGAT	Del,Nondel	Welch two tailed t test	1.86554	178.864	0.0637439
3_C	VGAT	CRISPR_del, CRISPR_con	Welch two tailed t test	0.525683	33.434	0.602578
3_C	VGAT	GL_077_c, GL_0077_nc	Welch two tailed t test	-3.42624	36.6177	0.00152544
3_C	VGAT	GL_079_c, GL_079_nc	Welch two tailed t test	-2.70357	69.7701	0.00860989
3_C	VGAT	GL_007_c, HD	Welch two tailed t test	6.3123	39.1195	1.88439e-07
3_C	VGAT	GL_079_c, HD	Welch two tailed t test	-1.27393	55.9759	0.207953
3_C	VGAT	GL_077_c, HD	Welch two tailed t test	-9.28118	42.2535	9.35264e-12
Sup5_A	Edu	0hr_Del, nondel	Welch two tailed t test	-0.482776	380.539	0.629532
Sup5_A	Edu	24hr_Del, nondel	Welch two tailed t test	-0.686355	346.686	0.492948
Sup5_A	Edu	48hr_Del, nondel	Welch two tailed t test	-0.505612	355.683	0.613443
3_E	Edu	0hr_CRISPR_del, CRISPR_control	Welch two tailed t test	-2.0823	43.6979	0.0432028
3_E	Edu	0hr_GL077_c, GL077_nc	Welch two tailed t test	-0.199765	138.924	0.841956
3_E	Edu	0hr_GL079_c, GL079_nc	Welch two tailed t test	2.34478	82.1702	0.0214511
3_E	Edu	0hr_GL007_c, HD	Welch two tailed t test	-2.02498	86.6466	0.0459474
3_E	Edu	0hr_GL077_c, HD	Welch two tailed t test	-1.37027	84.1699	0.174246
3_E	Edu	0hr_GL079_c, HD	Welch two tailed t test	0.750286	93.7437	0.454961
3_E	Edu	24hr_CRISPR_del, CRISPR_control	Welch two tailed t test	-0.978075	44.6747	0.333304
3_E	Edu	24hr_GL077_c, GL077_nc	Welch two tailed t test	-0.7192	141.848	0.473201
3_E	Edu	24hr_GL079_c, GL079_nc	Welch two tailed t test	5.79305	93.5641	9.22774e-08
3_E	Edu	24hr_GL007_c, HD	Welch two tailed t test	-4.70995	82.789	9.85919e-06
3_E	Edu	24hr_GL077_c, HD	Welch two tailed t test	-0.94398	96.4632	0.347538
3_E	Edu	24hr_GL079_c, HD	Welch two tailed t test	4.8234	93.9447	5.43393e-06
3_E	Edu	48hr_CRISPR_del, CRISPR_control	Welch two tailed t test	-0.84377	44.8883	0.403272
3_E	Edu	48hr_GL077_c, GL077_nc	Welch two tailed t test	-2.00272	140.461	0.0471315
3_E	Edu	48hr_GL079_c, GL079_nc	Welch two tailed t test	5.90115	86.9788	6.78329e-08
3_E	Edu	48hr_GL007_c, HD	Welch two tailed t test	-3.54665	90.3148	0.000620943
3_E	Edu	48hr_GL077_c, HD	Welch two tailed t test	-0.382936	96.542	0.702609
3_E	Edu	48hr_GL079_c, HD	Welch two tailed t test	5.77005	94.7093	9.94967e-08
4_C	Nkx2.1	EV, Mosmo	One-way anova with dunnett_test	-3.157		0.00672	1.716
4_C	Nkx2.1	EV, Polr3e	One-way anova with dunnett_test	-4.326		0.000168	1.716
4_C	Nkx2.1	EV, Uqcrc2	One-way anova with dunnett_test	-0.051		1	1.716
4_D	Ki-67	EV, Mosmo	One-way anova with dunnett_test	0.314		0.979	4.438
4_D	Ki-67	EV, Polr3e	One-way anova with dunnett_test	-4.286		0.000178	4.438
4_D	Ki-67	EV, Uqcrc2	One-way anova with dunnett_test	4.018		0.00042	4.438
4_E	Ki-67	EV, Mosmo	One-way anova with dunnett_test	5.92		2.24e-07	3.084
4_E	Ki-67	EV, Polr3e	One-way anova with dunnett_test	-0.009		1	3.084
4_E	Ki-67	EV, Uqcrc2	One-way anova with dunnett_test	3.887		0.000687	3.084
6_B	FOXG1	P1C_077_EV, Mosmo	One-way anova with dunnett_test	15.866		0	2.226
6_B	FOXG1	P1C_077_EV, Polr3e	One-way anova with dunnett_test	8.131		4.12e-12	2.226
6_B	FOXG1	P1C_077_EV, Uqcrc2	One-way anova with dunnett_test	0.22		0.993	2.226
6_B	FOXG1	P1C_007_EV, Mosmo	One-way anova with dunnett_test	0.314		0.979	4.438
6_B	FOXG1	P1C_007_EV, Polr3e	One-way anova with dunnett_test	-4.286		0.000161	4.438
6_B	FOXG1	P1C_007_EV, Uqcrc2	One-way anova with dunnett_test	4.018		0.00043	4.438
6_B	FOXG1	P2C_079_EV, Polr3e	One-way anova with dunnett_test	0.308		0.933	0.306
6_B	FOXG1	P2C_079_EV, Uqcrc2	One-way anova with dunnett_test	-1.091		0.45	0.306
6_C	JUN	P1C_077_EV, Mosmo	One-way anova with dunnett_test	-0.998		0.628	3.795
6_C	JUN	P1C_077_EV, Polr3e	One-way anova with dunnett_test	0.786		0.772	3.795
6_C	JUN	P1C_077_EV, Uqcrc2	One-way anova with dunnett_test	3.989		0.000463	3.795
6_C	JUN	P1C_007_EV, Mosmo	One-way anova with dunnett_test	-8.304		2.01e-12	3.345
6_C	JUN	P1C_007_EV, Polr3e	One-way anova with dunnett_test	-5.508		2.17e-06	3.345
6_C	JUN	P1C_007_EV, Uqcrc2	One-way anova with dunnett_test	-1.413		0.36	3.345
6_C	JUN	P2C_079_EV, Polr3e	One-way anova with dunnett_test	12.497		3.33e-16	3.599
6_C	JUN	P2C_079_EV, Uqcrc2	One-way anova with dunnett_test	1.204		0.383	3.599
sup_4_A_first plot from left	NESTIN	Del,Nondel	Welch two tailed t test	1.37425	264.379	0.170527
sup_4_A_second plot from left	SOX2	Del,Nondel	Welch two tailed t test	-1.23858	216.969	0.21684
sup_5_B	Ki-67	Del,Nondel	Welch two tailed t test	-0.746716	271.026	0.455882
sup_5_C	Ki-67	CRISPR_del, CRISPR_con	Welch two tailed t test	0.622941	32.8642	0.537623
sup_5_C	Ki-67	GL_077_c, GL_077_nc	Welch two tailed t test	-0.107968	105.989	0.914225
sup_5_C	Ki-67	GL_079_c, GL_079_nc	Welch two tailed t test	6.36274	63.6219	2.45605e-08
sup_5_C	Ki-67	GL_007_c, HD	Welch two tailed t test	-3.60544	59.0873	0.000641258
sup_5_C	Ki-67	GL_077_c, HD	Welch two tailed t test	0.97223	87.9235	0.333603
sup_5_C	Ki-67	GL_079_c, HD	Welch two tailed t test	-6.83464	69.8769	2.51495e-09
sup_5_E	Tunel	Del,Nondel	Welch two tailed t test	-0.615441	283.912	0.538757
sup_5_F	Tunel	CRISPR_del, CRISPR_con	Welch two tailed t test	-1.41971	33.9278	0.164815
sup_5_F	Tunel	GL_077_c, GL_077_nc	Welch two tailed t test	-0.995542	98.3077	0.321917
sup_5_F	Tunel	GL_079_c, GL_079_nc	Welch two tailed t test	-2.28662	69.6454	0.0252622
sup_5_F	Tunel	GL_007_c, HD	Welch two tailed t test	3.22938	62.9165	0.00197335
sup_5_F	Tunel	GL_077_c, HD	Welch two tailed t test	-2.00039	63.3311	0.0497502
sup_5_F	Tunel	GL_079_c, HD	Welch two tailed t test	-0.487293	69.3807	0.627587
sup_5_H	Tubb3	Del,Nondel	Welch two tailed t test	-2.26745	281.247	0.0241216
sup_5_I	Tubb3	CRISPR_del, CRISPR_con	Welch two tailed t test	-11.2375	20.3043	3.60087e-10
sup_5_I	Tubb3	GL_077_c, GL_077_nc	Welch two tailed t test	-3.99777	99.2125	0.000123088
sup_5_I	Tubb3	GL_079_c, GL_079_nc	Welch two tailed t test	-1.91577	69.8878	0.0594864
sup_5_I	Tubb3	GL_007_c, HD	Welch two tailed t test	7.17088	57.784	1.54195e-09
sup_5_I	Tubb3	GL_077_c, HD	Welch two tailed t test	1.91562	87.911	0.0586639
sup_5_I	Tubb3	GL_079_c, HD	Welch two tailed t test	-0.399527	68.1155	0.690755
sup_8_A	Tunel	P1C_007_EV, Mosmo	One-way anova with dunnett_test	-2.886		0.0143	1.367
sup_8_A	Tunel	P1C_007_EV, Polr3e	One-way anova with dunnett_test	0.919		0.683	1.367
sup_8_A	Tunel	P1C_007_EV, Uqcrc2	One-way anova with dunnett_test	-2.826		0.0169	1.367
sup_8_B	Tubb3	P1C_007_EV, Mosmo	One-way anova with dunnett_test	-0.494		0.927	1.096
sup_8_B	Tubb3	P1C_007_EV, Polr3e	One-way anova with dunnett_test	0.368		0.967	1.096
sup_8_B	Tubb3	P1C_007_EV, Uqcrc2	One-way anova with dunnett_test	6.48		6.45e-08	1.096
sup_8_C	Tunel	P2C_079_EV, Polr3e	One-way anova with dunnett_test	6.269		1.55e-07	1.047
sup_8_C	Tunel	P2C_079_EV, Uqcrc2	One-way anova with dunnett_test	1.297		0.333	1.047
